# Supporting decision making for individuals living with dementia and their care partners with knowledge translation: an umbrella review

**DOI:** 10.1101/2024.09.17.24312581

**Authors:** Marie Biard, Flavie E. Detcheverry, William Betzner, Sara Becker, Karl S. Grewal, Sandi Azab, Patrick F. Bloniasz, Erin L. Mazerolle, Jolene Phelps, Eric E. Smith, AmanPreet Badhwar

**Author notes:** Corresponding author: AmanPreet Badhwar, MSc, PhD ^2^Multiomics Investigation of Neurodegenerative Diseases (MIND) lab, 4545 Chemin Queen May, Montréal, QC, H3W 1W4, Canada; ^3^Centre de Recherche de l’Institut Universitaire de Gériatrie de Montréal (CRIUGM), 4545 Chemin Queen May, Montréal, QC, H3W 1W4, Canada; ^4^Department of Pharmacology and Physiology, Université de Montréal, 2900 Boulevard Édouard-Montpetit, Montréal, QC, H3T 1J4, Canada; ^5^Institute of Biomedical Engineering, Université de Montréal, 2960 Chemin de la Tour, Montréal, QC, H3T 1J4, Canada., Postal address: 4565, chemin Queen Mary, Montreal, QC, Canada, H3W 1W5. indicates equal first co-authorship (Marie Biard, Flavie E. Detcheverry).

## Abstract

Living with dementia requires decision making about numerous topics including daily activities and advance care planning (ACP). Both individuals living with dementia and care partners require informed support for decision making. We conducted an umbrella review to assess knowledge translation (KT) interventions supporting decision making for individuals living with dementia and their informal care partners. Four databases were searched using 50 different search-terms, identifying 22 reviews presenting 32 KT interventions. The most common KT decision topic was ACP (N=21) which includes advanced care directives, feeding options, and placement in long-term care. The majority of KT interventions targeted care partners only (N=16), or both care partners and individuals living with dementia (N=13), with fewer interventions (N=3) targeting individuals living with dementia. Overall, our umbrella review offers insights into the beneficial impacts of KT interventions, such as increased knowledge and confidence, and decreased decisional conflicts.
