## Supplementary Material S3 for "Supporting decision making for individuals living with dementia and their care partners with knowledge translation: an umbrella review"

### Sheet: Overlap
	# of times cited	Austin et al., 2015	Backhaus et al., 2020	Bryant et al., 2019	Cardona-Morrell et al., 2017	Daly et al., 2018	Davies et al., 2019	Davis and Ohman, 2017	Davis et al., 2017	Geddis-Regan et al., 2021	Gench et al., 2021	Ho et al., 2021	Hopwood et al., 2018	Kelly et al., 2019	Lord et al., 2015	Mattos et al., 2023	Pei et al., 2022	Petriwskyj et al., 2013	Rapoport et al., 2017	Robinson et al., 2012	Tunnard et al., 2022	Walsh et al., 2021	Xie et al., 2018
Arcand et al., 2013	1											X
Bass et al., 1998	1												X
Bilodeau et al., 2019	1															X
Bogza et al., 2020	1											X
Bonner et al., 2014	2			X										X
Brazil et al., 2018	2		X							X
Brennan et al., 1995	1												X
Caplan et al., 2006	2													X						X
Carmody et al., 2014	1											X
Deep et al., 2010	1	X
Derech and Neves, 2021	1																X
Einterz et al., 2014	5				X		X					X		X									X
Ersek et al., 2014	3						X							X			X
Hanson et al., 2010	1																						X
Hanson et al., 2011	10	X			X		X			X		X		X			X	X				X	X
Hanson et al., 2016	2													X									X
Hanson et al., 2017	4						X			X		X										X
Hanson et al., 2019	2									X												X
Hilgeman et al., 2014	1													X
Kuraoka and Nakayama, 2014	1																X
Kwok et al., 2007	1																	X
Lewis et al., 2015	1													X
Lingler et al., 2016	1										X
Elwyn et al., 2006	2						X										X
Logsdon et al., 2007	1													X
Lord et al., 2017	2						X					X
Lorig et al., 2013	1												X
Meyer et al., 2019	1															X
Mitchell et al., 2001	6	X			X		X					X			X		X
Mitchell et al., 2018	2																				X	X
Mitchell et al., 2020	1																				X
Molloy et al., 2000	1																			X
Moorhouse and Mallery, 2012	1													X
Murphy et al., 2013	3					X			X							X
Pratt et al., 1989	1													X
Reinhardt et al., 2014	2			X										X
Reitz and Dalemans, 2016	1															X
Roberts and Silverio, 2009	1													X
Sampson et al., 2011	3			X										X	X
Schaller et al., 2015	1												X
Schaller et al., 2016	1												X
Silverstein and Sherman, 2010	1													X
Snyder et al., 2013	7	X	X				X			X		X					X						X
Span et al., 2015	2												X			X
Span, 2016	1					X
Stern et al., 2008	2							X											X
Stirling et al., 2012	5	X					X					X			X	X
van der Steen et al., 2011a	1		X
van der Steen et al., 2011b	1											X
van der Steen et al., 2012	3		X									X		X
van der Steen et al., 2013	1											X
Volandes et al., 2008	1	X
Volandes et al., 2009a	2	X					X
Volandes et al., 2009b	2	X					X
Volandes et al., 2011	1	X
Whitlatch et al., 2019	1									X
Zimmerman et al., 2018	1										X
	109	9	4	3	3	2	11	1	1	6	2	13	6	16	3	6	7	2	1	2	2	4	5

### Sheet: Pairwise comparison
	Austin et al., 2015	Backhaus et al., 2020	Bryant et al., 2019	Cardona-Morrell et al., 2017	Daly et al., 2018	Davies et al., 2019	Davis and Ohman, 2017	Davis et al., 2017	Geddis-Regan et al., 2021	Gench et al., 2021	Ho et al., 2021	Hopwood et al., 2018	Kelly et al., 2019	Lord et al., 2015	Mattos et al., 2023	Pei et al., 2022	Petriwskyj et al., 2013	Rapoport et al., 2017	Robinson et al., 2012	Tunnard et al., 2022	Walsh et al., 2021
Austin 2015
Backhaus 2020	0.0833333
Bryant 2019	0	0
Cardona-Morrell 2017	0.2	0	0
Daly 2018	0	0	0	0
Davies 2019	0.428571	0.0714286	0	0.272727	0
Davis 2017a	0	0	0	0	0	0
Davis 2017b	0	0	0	0	0.5	0	0
Geddis-Regan 2021	0.153846	0.25	0	0.125	0	0.214286	0	0
Gench 2021	0	0	0	0	0	0	0	0	0
Ho 2021	0.222222	0.133333	0	0.230769	0	0.411765	0	0	0.1875	0
Hopwood 2018	0	0	0	0	0	0	0	0	0	0	0
Kelly 2019	0.0416667	0.0526316	0.1875	0.117647	0	0.125	0	0	0.047619	0	0.115385	0
Lord 2015	0.2	0	0.2	0.2	0	0.166667	0	0	0	0	0.142857	0	0.0555556
Mattos 2023	0.0714286	0	0	0	0.142857	0.0625	0	0.166667	0	0	0.0555556	0.0909091	0	0.125
Pei 2022	0.230769	0.1	0	0.25	0	0.416667	0	0	0.181818	0	0.176471	0	0.0952381	0.111111	0
Petriwskyj 2013	0.1	0	0	0.25	0	0.0833333	0	0	0.142857	0	0.0714286	0	0.0588235	0	0	0.125
Rapoport 2017	0	0	0	0	0	0	1	0	0	0	0	0	0	0	0	0	0
Robinson 2012	0	0	0	0	0	0	0	0	0	0	0	0	0.0588235	0	0	0	0	0
Tunnard 2022	0	0	0	0	0	0	0	0	0	0	0	0	0	0	0	0	0	0	0
Walsh 2021	0.0833333	0	0	0.166667	0	0.153846	0	0	0.428571	0	0.133333	0	0.0526316	0	0	0.1	0.2	0	0	0.2
Xie 2021	0.166667	0.125	0	0.333333	0	0.230769	0	0	0.222222	0	0.2	0	0.166667	0	0	0.2	0.166667	0	0	0	0.125
	Number of primary articles in common / (Number of primary articles in review A + Number of primary articles in review B - Number of primary articles in common)
